# Upper airway gene expression reveals a more robust innate and adaptive immune response to SARS-CoV-2 in children compared with older adults

**DOI:** 10.1101/2021.07.15.21260285

**Authors:** Eran Mick, Alexandra Tsitsiklis, Natasha Spottiswoode, Saharai Caldera, Paula Hayakawa Serpa, Angela M. Detweiler, Norma Neff, Angela Oliveira Pisco, Lucy M. Li, Hanna Retallack, Kalani Ratnasiri, Kayla M. Williamson, Victoria Soesanto, Eric A. F. Simões, Amy Kistler, Brandie D. Wagner, Joseph L. DeRisi, Lilliam Ambroggio, Peter M. Mourani, Charles R. Langelier

**Author notes:** These authors contributed equally (Eran Mick, Alexandra Tsitsiklis). These authors jointly supervised this work (Peter M. Mourani, Charles R. Langelier).

## Abstract

Unlike other respiratory viruses, SARS-CoV-2 disproportionately causes severe disease in older adults and only rarely in children. To investigate whether differences in the upper airway immune response could contribute to this disparity, we compared nasopharyngeal gene expression in 83 children (<19-years-old; 38 with SARS-CoV-2, 11 with other respiratory viruses, 34 with no virus) and 154 adults (>40-years-old; 45 with SARS-CoV-2, 28 with other respiratory viruses, 81 with no virus). Expression of interferon-stimulated genes (ISGs) was robustly activated in both children and adults with SARS-CoV-2 compared to the respective non-viral groups, with only relatively subtle distinctions. Children, however, demonstrated markedly greater upregulation of pathways related to B cell and T cell activation and proinflammatory cytokine signaling, including TNF, IFNγ, IL-2 and IL-4 production. Cell type deconvolution confirmed greater recruitment of B cells, and to a lesser degree macrophages, to the upper airway of children. Only children exhibited a decrease in proportions of ciliated cells, the primary target of SARS-CoV-2, upon infection with the virus. These findings demonstrate that children elicit a more robust innate and adaptive immune response to SARS-CoV-2 infection in the upper airway that likely contributes to their protection from severe disease in the lower airway.
