## Supplementary Data 5 for "Upper airway gene expression reveals a more robust innate and adaptive immune response to SARS-CoV-2 in children compared with older adults"

### Sheet: Supplementary_Data_5_deconvolut
sample_name	B cell	Basal	Basophil/Mast	Ciliated	Club	Dendritic	Goblet	Ionocyte	Monocytes/macrophages	Neutrophil	T.cell	sum	Group
RR057e_00719	0.0609649	0.00491331	0	0.561091	0.00473499	0.11358	0.0247861	0	0.151475	0.03615	0.0423051	1	adults_SC2
RR057i_00108	0.0376295	0.0418301	2.14e-05	1.33e-06	0.0034328	0.00415181	0.00938245	0	0.256858	0.520062	0.12663	1	adults_SC2
RR057i_00109	0.0573284	0.189472	0	0.197292	0.00733257	0.0478717	0.167295	0.00191984	0.156555	0.142025	0.0329078	1	adults_SC2
RR057i_00110	0.0521244	0.0315263	0.00258107	0.25675	0.00124515	0	0.0438098	0	0.131164	0.459024	0.0217751	1	adults_SC2
RR057i_00112	0.0597494	0.14116	0.000166126	0.152042	0.00171481	0.0816753	0.0473078	0	0.216183	0.268523	0.0314778	1	adults_SC2
RR057i_00114	0.0185505	0.0014638	0	0.847822	0.00462289	0.00947406	0.0924218	0	0.0122243	0.0134205	0	1	adults_SC2
RR057i_00122	0.046885	0.0357363	0	0.64609	0.012673	0.00490042	0.0832587	0.0368401	0.114306	0.0193107	0	1	adults_SC2
RR057i_00133	0.0313824	0.0102613	0	0.815091	0.00772098	0.00661348	0.059759	0	0.028169	0.0405752	0.000427763	1	adults_SC2
RR057i_00134	0.0371927	0.0438143	0.000117004	0.684113	0.000607634	0	0.0428474	0	0.0537981	0.133564	0.00394571	1	adults_SC2
RR057i_00136	0.0419871	0.0122106	0.000247288	0.520399	0	0.0901424	0.137352	0	0.0974874	0.0236553	0.0765186	1	adults_SC2
RR057i_00137	0.768986	6.05e-07	1.7e-05	0.00993762	0.0047457	0.0307585	0.0040394	0	0.0844318	0.0263014	0.0707817	1	adults_SC2
RR057i_00138	0.325714	0.0243135	0.000158063	0.267532	0	0.0365546	0.0542675	0	0.163625	0.0835346	0.0443011	1	adults_SC2
RR057i_00139	0.30604	0.0350265	0.00121308	0.33631	0.0062919	0.0117921	0.107703	0	0.0668618	0.1123	0.0164619	1	adults_SC2
RR057i_00141	0.0272818	0.00882367	0.000151723	0.14265	0.00448881	0.000693096	0.01948	0.00035865	0.228881	0.496177	0.071015	1	adults_SC2
RR057i_00154	0.018495	0	0	0.723781	0.000975175	0.0227628	0.216144	0	0.0128822	0.0049602	0	1	adults_SC2
RR057i_00157	0.0711441	0.0281765	0	0.0822409	0	0.102176	0.21333	0	0.203811	0.228114	0.0710076	1	adults_SC2
RR057i_00158	0.0700822	0.0743335	0	0.416926	0.0113084	0.0307069	0.128359	0.0194033	0.0747472	0.171189	0.00294482	1	adults_SC2
RR057i_00163	0.0272708	0.388034	0	0.335864	0.00354886	0.0119841	0.216097	0.00357224	0.013628	0	0	1	adults_SC2
RR057i_00167	0.010271	0.00160814	0	0.479066	0.00789327	0.00429683	0.136268	0	0.0457177	0.314879	0	1	adults_SC2
RR057i_00171	0.0179696	0.00359565	0	0.831668	0.0129495	0.00940946	0.0992919	0	0.0154765	0.00963955	0	1	adults_SC2
RR057i_00090	0.0371757	0.256691	0	0.368851	0.0120506	0.039122	0.12163	0.0218759	0.10059	0.0413187	0.000694858	1	adults_SC2
RR057i_00084	0	0.0750986	0	0.812661	0.00939553	0.00768663	0.0805708	0	0.0127381	0.00184974	0	1	adults_SC2
RR057i_00165	0.0430118	0	0	0.63821	0.00133913	0	0.291433	0	0.0260063	0	0	1	adults_SC2
RR057i_00081	0.0445044	0.0258717	0	0.725005	0.00566957	0.0382203	0.102141	0.00706879	0.045141	0.00637857	0	1	adults_SC2
RR057i_00082	0.0198918	0.0289372	0	0.627516	0.00143683	0.0846724	0.106831	0	0.0677489	0.036093	0.0268727	1	adults_SC2
RR057e_00726	0.00771615	0.0158691	0	0.50224	0.00306178	0	0.355087	0	0.0445716	0.0714546	0	1	adults_SC2
RR057e_00728	0	0	0	0.912291	0.0146768	0	0.0443329	0	0.0228548	0.00584412	0	1	adults_SC2
RR057e_00731	0.0951411	0.0458809	0.000215928	0.467945	0.000835597	0.0691953	0.0857479	0.0218484	0.142569	0.0692999	0.00132149	1	adults_SC2
RR057e_00733	0.0708395	0.091046	0	0.636767	0.0111234	0.0667683	0.0275237	0.0180828	0.0752697	0.00257963	0	1	adults_SC2
RR057e_00736	0.0258967	0.0904744	0	0.461732	0.013066	0	0.370535	0	0.0169821	0.0213136	0	1	adults_SC2
RR057e_00746	0.029283	0.0771013	0	0.172021	0	0.0299369	0.20873	0	0.229388	0.234286	0.0192536	1	adults_SC2
RR057e_00749	0.0174128	0	0	0.688949	0.00733393	0.0218688	0.254811	0	0.00135371	0.00827132	0	1	adults_SC2
RR057e_00750	0.01467	0.0372391	0.00553332	0.142901	0.00133717	0.153543	0.129024	0	0.308106	0.0283732	0.179273	1	adults_SC2
RR057e_00751	0.0957477	0.191581	0	0.375395	0.00602804	0.067345	0.0632399	0.0257598	0.138792	0.0361124	0	1	adults_SC2
RR057e_00727	5.35e-06	0.0216778	5.5e-07	0.712871	0.000995932	0.00780264	0.0384474	0	0.0676856	0.150505	8.16e-06	1	adults_SC2
RR057e_00754	0.00545592	0.00293757	0	0.771044	0.00847751	0.00730015	0.114215	0	0.0591062	0.0314636	0	1	adults_SC2
RR057e_00752	0.0256773	0.0733977	0	0.547744	0.00504818	0.0380532	0.174799	0	0.0540055	0.079089	0.00218654	1	adults_SC2
RR057i_00071	0.0409256	0.099607	0	0.69868	0.00583721	0.0237896	0.102953	0	0.0115406	0.0166678	0	1	adults_SC2
RR057i_00070	0.055934	0.0622621	0	0.570845	0.0059606	0.0304806	0.160192	0	0.060683	0.0502148	0.00342752	1	adults_SC2
RR057i_00068	0.0246998	0.00246866	0	0.734244	0.0154266	0	0.19455	0	0.0141205	0.0144901	0	1	adults_SC2
RR057i_00074	0.0177082	0.00243476	0	0.761403	0.00968092	0.0271091	0.0809884	0	0.0398488	0.0312345	0.0295927	1	adults_SC2
RR057i_00062	0.141008	0.0980737	0	0.42937	0.0421813	0	0.193958	0.00662646	0.0650925	0.0178798	0.00581025	1	adults_SC2
RR057e_00759	0.0275311	0.000691873	0.0350897	0.138934	0.00117666	0.0979877	0.0986552	0	0.192884	0.33789	0.06916	1	adults_SC2
RR057e_00757	0.0242123	0.006197	0	0.676689	0.0150828	0.00201771	0.241362	0	0.0323482	0.00209164	0	1	adults_SC2
RR057i_00067	0.0895307	0.03513	0	0.479582	0.00734014	0.0576808	0.236004	0	0.0419164	0.0331597	0.0196559	1	adults_SC2
RR057e_00449	0.0403964	0.0133682	0	0.369796	0.00316781	0.000296577	0.0560386	0	0.154303	0.336958	0.0256757	1	adults_no_virus
RR057e_00399	0	0.00414212	0.000869371	0.525999	0.00672403	0.0109427	0.164758	0	0.0697902	0.2152	0.00157484	1	adults_no_virus
RR057e_00440	0.0105726	0.0842496	6.7e-05	0.696159	0.0696782	0	0.0323246	0.033407	0.0605243	0.0114482	0.00156921	1	adults_no_virus
RR057e_00414	0.0414947	0.392442	4.4e-06	0	0.00583592	0	0.0732235	0	0.119811	0.338607	0.0285809	1	adults_no_virus
RR057e_00412	0.000709632	0.193642	0	0.0234551	0.0114174	0	0.0337004	0.00326415	0.146632	0.492793	0.0943853	1	adults_no_virus
RR057e_00410	0.00913817	0	0.000202126	0.282461	0.00026666	0	0.053177	0	0.162986	0.459784	0.0319853	1	adults_no_virus
RR057e_00401	0	0.000121423	0	0.950138	0.00231046	0	0.0429377	0.00272659	0.00176586	0	0	1	adults_no_virus
RR057e_00442	0.0109467	0.0112692	0	0.188399	0.00343333	0	0.0306452	0	0.160647	0.515891	0.0787689	1	adults_no_virus
RR057e_00295	0.0245621	0.00365906	0.000366589	0.819566	0.0126262	0	0.108297	0	0.0309237	0	0	1	adults_no_virus
RR057e_00309	0.026092	0.0952642	6.14e-07	0.676097	0.0283567	0	0.0578583	0.0116853	0.0679543	0.0365508	0.00014052	1	adults_no_virus
RR057e_00302	0.00682039	0.0131765	0	0.0518808	0.0072494	0	0.0281463	0	0.309542	0.511395	0.0717895	1	adults_no_virus
RR057e_00294	0.00957801	0.0424164	0	0.699737	0.0103391	0	0.203285	0	0.0344008	0	0.000243443	1	adults_no_virus
RR057e_00291	0.0430312	0.00152612	2.47e-06	0.262011	0	0.016672	0.0867052	0	0.225926	0.338338	0.025788	1	adults_no_virus
RR057e_00290	0.0865908	0.00183301	0	0.168379	0.00181584	0	0.0457413	0	0.22618	0.429803	0.0396565	1	adults_no_virus
RR057e_00287	0	0.0435723	0	0.493193	0.00687252	0.0223369	0.0269637	0	0.160633	0.237851	0.00857695	1	adults_no_virus
RR057e_00451	0.00333576	0.0459521	0	0.043065	0.00251318	0	0.0599206	0	0.219163	0.518133	0.107917	1	adults_no_virus
RR057e_00285	0.024997	0.00294633	0	0.730613	0.00298312	0	0.177187	0.00462761	0.0416522	0.0149937	0	1	adults_no_virus
RR057e_00340	0.0989532	0.0417635	0	0.616514	0.0124197	0.0124534	0.129274	0.00340873	0.0852134	0	0	1	adults_no_virus
RR057e_00456	0.0423693	0.0133797	0	0.513177	0.0109396	0	0.148019	0	0.0596869	0.207607	0.0048209	1	adults_no_virus
RR057e_00763	0.0570098	0.231164	0.000495332	0.381492	0.0561832	0.033659	0.107259	0.0133868	0.0996722	0.0179488	0.00173036	1	adults_no_virus
RR057e_00475	0.518911	0	2.1e-05	0	0.00720467	0.106666	0	0	0.175451	0.191746	0	1	adults_no_virus
RR057e_00280	0.0140876	0.0116409	2.37e-05	0.776692	0.00676634	0	0.136078	0	0.0482924	0.00641895	0	1	adults_no_virus
RR057i_00175	0.0214324	0.0695673	0	0.710582	0.00193764	0.0036942	0.192786	0	0	0	0	1	adults_no_virus
RR057i_00173	0.0333384	0.00321058	0	0.87004	0.00482103	0.00394511	0.0756788	0.000195716	0.00858977	0	0.000180779	1	adults_no_virus
RR057i_00119	0.0223743	0.111335	0	0.569653	0.00305117	0	0.163085	0.00365564	0.0469912	0.0798541	0	1	adults_no_virus
RR057i_00118	0.0283564	0.00255474	5.53e-06	0.7308	0.00822248	0	0.193354	0.0106791	0.0227515	0	0.00327576	1	adults_no_virus
RR057i_00117	0.0471731	0.0502643	2.92e-05	0.328823	0.00651505	0	0.0631814	0.000964102	0.168096	0.31007	0.0248843	1	adults_no_virus
RR057i_00116	0.0339393	0.266052	0	0.394963	0.0604911	0	0.104796	0.0964235	0.0303533	0.0129826	0	1	adults_no_virus
RR057i_00115	0.018484	0.205999	0.000173014	0.602889	0.00410266	0	0.165725	0	0	0	0.00262799	1	adults_no_virus
RR057e_00765	0.0578743	0.0219734	0.000282666	0.623078	0	0.0182472	0.146996	0.017173	0.10979	0.00458591	0	1	adults_no_virus
RR057e_00590	0.232132	0.0370723	0	0.483582	0.00490862	0.00227564	0.154914	0	0.0718881	0.0132266	0	1	adults_no_virus
RR057e_00567	0.0949349	0.160994	0.000247405	0.294881	0	0.0419384	0.222839	0	0.169626	0.0145396	0	1	adults_no_virus
RR057e_00560	0.0412596	0.15204	9.87e-05	0.410432	0.0109264	0	0.179047	0.00150424	0.138463	0.0618906	0.00433856	1	adults_no_virus
RR057e_00549	0.0596799	0.00559651	0.000105339	0.666642	0.0029789	0.0628086	0.0211909	0.00523634	0.160942	0.014819	0	1	adults_no_virus
RR057e_00515	0.153427	0.222137	5.8e-05	0.0589821	0.0123622	0.12065	0.0521874	0.0166063	0.297734	0.0513208	0.0145361	1	adults_no_virus
RR057e_00508	0.0463203	0.0974986	0	0.223107	0.0151666	0	0.111031	0	0.240579	0.250989	0.0153094	1	adults_no_virus
RR057e_00494	0	0.0218781	0	0.910666	0.0120616	0	0.0553946	0	0	0	0	1	adults_no_virus
RR057e_00485	0.00172016	0.0813001	0	0.504656	0.0132361	0	0.043522	0.00873736	0.138588	0.208132	0.000107324	1	adults_no_virus
RR057e_00460	0.000493825	0.234789	0	0.534996	0.0142584	0	0.154265	0.0327913	0.0284064	0	0	1	adults_no_virus
RR057e_00273	0.0791995	0.246512	0.000230241	0.246584	0.0249252	0	0.13965	0.0188215	0.107764	0.129125	0.00718845	1	adults_no_virus
RR057i_00083	0.0438014	0.146657	4.69e-05	0.610987	0.00529882	0	0.12659	0.000340515	0.0470282	0.0192498	0	1	adults_no_virus
RR057e_00268	0.0378901	0.109369	0.000248634	0.588464	0.0162621	0.0430752	0.130448	0	0.0710854	0.000145824	0.00301121	1	adults_no_virus
RR057e_00131	0.0306744	0.0180575	3.68e-05	0.0534545	0.00544074	0.015712	0.0257542	0	0.287501	0.524149	0.0392197	1	adults_no_virus
RR057e_00130	0.0289185	0.0877124	4.07e-05	0.681199	0.0150419	0.0102178	0.115157	0	0.0602819	0.00143085	0	1	adults_no_virus
RR057e_00119	0.160625	0.0320516	0	0.111816	0.00193319	0.287196	0.0370947	0.0155254	0.278668	0.0390195	0.0360715	1	adults_no_virus
RR057e_00116	0.00730093	0.00609686	0.000380644	0.471815	0	0.0505814	0.143451	0.00996252	0.195574	0.114837	0	1	adults_no_virus
RR057e_00093	0.00188503	0.358596	3.58e-06	0.384	0.0168059	0	0.194333	0	0.0226327	0.0217436	0	1	adults_no_virus
RR057e_00088	0.0164077	0.121707	0	0.468698	0.0217558	0	0.267855	0.0106712	0.0554266	0.0374786	0	1	adults_no_virus
RR057e_00086	0.0114338	0.00541258	0	0.646377	0.00717997	0.0294065	0.111963	0.0242441	0.102645	0.0613372	0	1	adults_no_virus
RR057e_00080	0.00778995	0	0.000192298	0.507837	0.00307562	0.0375111	0.168999	0	0.201595	0.0627486	0.0102522	1	adults_no_virus
RR057e_00079	0.00781416	0.0151969	0	0	0.00427488	0	0.00566243	0	0.342653	0.547315	0.0770833	1	adults_no_virus
RR057e_00272	0.0394161	0.0852815	0	0.410034	0.0152264	0.0175918	0.0393409	0	0.190356	0.190921	0.0118332	1	adults_no_virus
RR057e_00074	0.0078125	0	0	0.444918	0.00926505	0.00503389	0.0982305	0	0.186945	0.247795	0	1	adults_no_virus
RR057e_00066	0	0.161744	0	0.178745	0.0250795	0	0.0163831	0	0.233226	0.341641	0.0431815	1	adults_no_virus
RR057e_00058	0.000127759	0.143061	0	0.419232	0.0229252	0	0.100764	0.0688416	0.135431	0.109618	0	1	adults_no_virus
RR057e_00052	0.0226412	0	0.000152788	0.892012	0.00551993	0.00323525	0.0161747	0	0.0583123	0	0.00195157	1	adults_no_virus
RR057e_00051	0.0352099	0.00378326	0.000142353	0.640425	0	0.00488257	0.105418	0	0.119208	0.0873865	0.0035443	1	adults_no_virus
RR057e_00049	0.0235991	0.0391382	0.000575928	0.0431164	0	0.0565012	0.0895581	0	0.286213	0.426254	0.0350444	1	adults_no_virus
RR057e_00039	0.0891509	0.183545	0	0.0581386	0.0080324	0.0807377	0.137518	0	0.280842	0.152958	0.00907757	1	adults_no_virus
RR057e_00138	0	0.0365748	0	0.209373	0.00846066	0.00736628	0.0762156	0	0.141239	0.453473	0.0672975	1	adults_no_virus
RR057e_00140	0.16181	0.0936953	4.67e-05	0.352012	0.0124955	0.0743996	0.0831021	0	0.143228	0.0762152	0.002996	1	adults_no_virus
RR057e_00105	0.0112894	0.00430782	0	0.594038	0.010489	0.0239433	0.266731	0	0.0399192	0.0481646	0.0011178	1	adults_no_virus
RR057e_00145	0.0168823	0.0725598	1.8e-05	0.320807	0	0.0813966	0.112833	0.00154924	0.219196	0.166796	0.00796223	1	adults_no_virus
RR057e_00261	0.0117741	0.0214437	0	0.44039	0.000651541	0.00872896	0.0599332	0.0015447	0.221911	0.21031	0.0233135	1	adults_no_virus
RR057e_00259	0.0237953	0.103593	0	0.252824	0.0499979	0	0.256604	0.0397893	0.106895	0.166501	0	1	adults_no_virus
RR057e_00142	0	0.00591354	0	0.178558	0.00523233	0	0.0539953	0	0.309314	0.382078	0.064909	1	adults_no_virus
RR057e_00246	0.0216041	0.273171	0	0.40981	0.0166159	0	0.248529	0	0.0293889	0	0.000880893	1	adults_no_virus
RR057e_00239	0.0633705	0.0258206	0.00108921	0.304683	0.00170249	0.083731	0.0933274	0	0.249047	0.153533	0.0236963	1	adults_no_virus
RR057e_00231	0.0195996	0.00707644	5.67e-05	0.0610282	0.0106799	0	0.0434595	0	0.270554	0.486399	0.101147	1	adults_no_virus
RR057e_00222	0	0.0722001	0	0.725201	0.00949431	0.000434988	0.141207	0.00880225	0.0426601	0	0	1	adults_no_virus
RR057e_00216	0.0416211	0.0859477	9.19e-05	0.560208	0.0129585	0.0109589	0.0950244	0.00382146	0.098855	0.0905129	0	1	adults_no_virus
RR057e_00206	0.0640475	0.0464839	0.000157658	0.490184	0.020059	0.0260894	0.0354559	0.00735146	0.24102	0.0677091	0.00144224	1	adults_no_virus
RR057e_00254	0.00223953	0	0	0.925415	0.00516059	0	0.0218737	0	0.0453115	0	0	1	adults_no_virus
RR057e_00198	0.00146015	0.0193724	0	0.890198	0.00868901	0.00275033	0.0477721	0	0.0277265	0.00203139	0	1	adults_no_virus
RR057e_00187	0.0631038	0.0449007	0	0.582471	0.00730234	0.0191592	0.172722	0.00125508	0.102892	0.00471069	0.0014842	1	adults_no_virus
RR057e_00173	0.00992097	0	0.000220333	0.709089	0.00772953	0	0.221387	0	0.021203	0.0304503	0	1	adults_no_virus
RR057e_00171	0.00930733	0.000462215	1.1e-05	0	0.00501415	0	0.000172276	0	0.360421	0.525523	0.0990892	1	adults_no_virus
RR057e_00169	0.0223638	0.00214626	0.000433421	0.139598	0.00550909	0	0.064752	0	0.26844	0.420105	0.0766533	1	adults_no_virus
RR057e_00168	0.00952541	0.111124	0	0.205501	0.0094814	0.066375	0.070336	0	0.338253	0.141759	0.0476447	1	adults_no_virus
RR057e_00165	0.0231375	0.00188505	0.00177606	0.720741	0.0113244	0.00543869	0.180855	0.00305414	0.0259568	0.0249694	0.000861511	1	adults_no_virus
RR057e_00202	0.0462826	0.0924263	0.000354487	0.641168	0.0130859	0.0119209	0.0647299	0.00921667	0.113269	0.00754665	0	1	adults_no_virus
RR057e_00489	0.0291209	0.000740663	0.00216037	0.273855	0.00086623	0.00122876	0.072702	0	0.171047	0.393984	0.0542951	1	adults_other_virus
RR057e_00491	0.0485255	0.152239	1.72e-05	0.391415	0.0155807	0	0.132218	0.0362898	0.0986737	0.114717	0.0103238	1	adults_other_virus
RR057e_00505	0.00835184	0.0303031	0.00463269	0.122963	0.00203032	0.0193776	0.116413	0	0.322462	0.322635	0.0508306	1	adults_other_virus
RR057e_00516	0.0187211	0.173452	0.000273519	0.0364323	0.0011889	0.0913488	0.104296	0	0.250534	0.310001	0.0137523	1	adults_other_virus
RR057e_00520	0.00377136	0.0426065	1.2e-05	0.00103878	0	0.0539742	0.019224	0	0.377956	0.402265	0.0991523	1	adults_other_virus
RR057e_00534	0	0.241456	0	0	0.0274917	0	0.0176188	0	0.284599	0.401994	0.0268415	1	adults_other_virus
RR057e_00586	0.0220759	0.115273	1.25e-05	0.0012372	0.0334236	0.0403729	0.0161242	0	0.23101	0.504902	0.0355686	1	adults_other_virus
RR057e_00577	0.0295666	0.104636	0	0.040624	0.0015104	0.0585383	0.035464	0	0.275858	0.276659	0.177143	1	adults_other_virus
RR057e_00581	0.0122105	0.070809	0	0.0848399	0	0.109575	0.0508818	0	0.293749	0.263189	0.114746	1	adults_other_virus
RR057e_00761	0.00407034	0.00770579	0	0.629067	0.00169511	0.0161158	0.215593	0	0.0474955	0.0782578	0	1	adults_other_virus
RR057e_00764	0.0151638	0.0822297	0	0.00151302	0.0067719	0	0.0214158	0	0.332625	0.485062	0.0552184	1	adults_other_virus
RR057e_00454	0.000227605	0.0741393	0	0.00220936	0	0.144389	0.0210193	0	0.363399	0.201675	0.192942	1	adults_other_virus
RR057e_00540	0.0408342	0.085015	0.000115118	0.0726557	0.00349376	0.142697	0.0600301	0.0249414	0.398759	0.142568	0.0288909	1	adults_other_virus
RR057e_00437	0.00383252	0.0866004	0.000609887	0.00639281	0.00370771	0.06177	0.0566182	0	0.255547	0.452302	0.0726196	1	adults_other_virus
RR057e_00107	0.0366701	0.000882891	0.000938717	0.0862241	0.00501894	0.0474686	0.0426242	0	0.230805	0.449626	0.0997413	1	adults_other_virus
RR057e_00431	0.00666278	0.176992	0	0.623654	0.00721016	0	0.12979	0.0142688	0.0259685	0.0154544	0	1	adults_other_virus
RR057e_00436	0.0771087	0.0552322	0.000580182	0.263697	0	0.109946	0.0387501	0	0.222683	0.148707	0.0832952	1	adults_other_virus
RR057e_00037	0.0299111	0.0505574	0	0.450172	0.0314443	0.029544	0.167194	0.070861	0.137672	0.0310232	0.00162116	1	adults_other_virus
RR057e_00047	0.0794705	0.423303	0.000686791	7.32e-05	0	0.187862	0.0723225	0.00991271	0.13927	0.0870382	6.05e-05	1	adults_other_virus
RR057e_00184	0.00678536	0.000845056	0	0	0.00463956	0	0.0115688	0	0.385803	0.526305	0.064054	1	adults_other_virus
RR057e_00223	0.0367681	0.136914	0	0.530972	0.0115939	0.0359701	0.118466	0	0.0979975	0.0262217	0.00509669	1	adults_other_virus
RR057e_00060	0.0772003	0.154388	0	0.0268817	0.00985004	0.0259321	0.0389255	0	0.286306	0.360103	0.0204135	1	adults_other_virus
RR057e_00232	0.0109249	0.0096496	0.000748984	0.183002	0.00491955	0.0244816	0.0491999	0	0.309676	0.321405	0.085992	1	adults_other_virus
RR057e_00250	0.0112488	0.0515692	0.00265933	0.0284816	0.00192202	0.0918555	0.0499543	0	0.258533	0.36921	0.134567	1	adults_other_virus
RR057e_00253	0.028259	0.00239385	0	0.688661	0.00496283	0.00233524	0.0688169	0	0.104713	0.0955626	0.00429555	1	adults_other_virus
RR057e_00423	0.00404962	0.00387086	0	0.0526517	0.00510093	0.0364205	0.0154976	0	0.387242	0.403921	0.0912461	1	adults_other_virus
RR057e_00427	0	0.0791791	0	0.178852	0.0099051	0.143404	0.0565209	0	0.21671	0.215956	0.0994728	1	adults_other_virus
RR057e_00224	0.00294128	0.269166	0	0	0.00720233	0.00272375	0.00412721	0	0.326662	0.359193	0.0279835	1	adults_other_virus
RR107e_00043	0.0598576	0.081285	0.00120092	0.586635	0.000895645	0.0385233	0.10666	0	0.120871	0.00109519	0.00297584	1	kids_SC2
RR107e_00059	0.166336	0.0484257	0.000457996	0.405464	0.00220432	0.0547535	0.0723425	0.00966532	0.134234	0.0729586	0.0331578	1	kids_SC2
RR107e_00044	0.0948869	0.218456	0.00030487	0.467902	0.00665624	0.0102102	0.130825	0.00167859	0.0402727	0.0288072	0	1	kids_SC2
RR107e_00051	0.0672741	0.225466	0.0520915	0.521679	0.00346225	0.0152016	0.0989681	0.00610833	0.00579037	0.0036555	0.000303263	1	kids_SC2
RR107e_00055	0.0692886	0.176314	0.000108844	0.275563	0.00390828	0.11888	0.0568384	0	0.195792	0.0478745	0.0554328	1	kids_SC2
RR107e_00056	0.296589	0.114844	0	0.019556	0.00996058	0.0147191	0.0274539	0	0.205464	0.183199	0.128215	1	kids_SC2
RR107e_00058	0.219708	0.109408	0	0.334907	0.00556341	0.0600603	0.120883	0	0.133603	0.0158677	0	1	kids_SC2
RR107e_00063	0.156232	0.150666	0	0.327606	0	0.0645492	0.0727613	0	0.151087	0.0572964	0.0198021	1	kids_SC2
RR107e_00095	0.0598485	0.0204507	2.77e-06	0.670163	0.0011909	0	0.0750152	0.0591827	0.0921631	0.0219676	1.54e-05	1	kids_SC2
RR107e_00126	0.209955	0.0509564	0.00803849	0.16027	0.0080226	0.0808818	0.287011	0.0141913	0.129955	0.037973	0.0127464	1	kids_SC2
RR107e_00070	0.03716	0.131926	0	0.404064	0.00331613	0.0149398	0.0873736	0.0412262	0.201868	0.077062	0.00106523	1	kids_SC2
RR107e_00073	0.536108	0.0227061	0.000144506	0.136182	0	0.0538177	0.0330669	0	0.113056	0.0970397	0.00787832	1	kids_SC2
RR107e_00078	0.109793	0.052023	0.000237705	0.446266	0.00122607	0.082934	0.0929589	0.0670954	0.147466	0	0	1	kids_SC2
RR107e_00091	0.146352	0.0545521	0	0.182949	0	0.2203	0.163063	0.0839925	0.144873	0.00391873	0	1	kids_SC2
RR107e_00100	0.0168671	0.0191781	0	0	0.00306116	0.026307	0.00929406	0	0.44522	0.443593	0.0364788	1	kids_SC2
RR107e_00125	0.383819	0.0376999	0.000224625	0.328727	0	0.126892	0.0667246	0.00454346	0.0413899	0.00998016	0	1	kids_SC2
RR107e_00039	0.0722745	0.208238	0.000586516	0.279581	4.81e-05	0.0811061	0.10761	0	0.0894453	0.149774	0.011336	1	kids_SC2
RR107e_00066	0.129377	0.131311	0.00119868	0.124324	0.00127745	0.0685017	0.0296258	0.00630313	0.141327	0.329699	0.0370563	1	kids_SC2
RR101e_00071	0.00511082	0.0185471	0	0.549971	0.0093685	0.0560674	0.0721132	0	0.232212	0.0299022	0.0267074	1	kids_SC2
RR101e_00033	0.0778468	0.422844	0.000318571	0.302446	0.00747826	0	0.0985472	0.0550625	0.0278436	0.00761329	0	1	kids_SC2
RR101e_00068	0.0996645	0.246726	0.000274178	0.440946	3.09e-05	0.0100031	0.0884059	0.0470722	0.0546582	0.0106332	0.0015857	1	kids_SC2
RR101e_00069	0.0789632	0.262585	0.000412459	0.301501	0.000903732	0.0469255	0.125329	0.010555	0.125273	0.0475516	0	1	kids_SC2
RR057i_00185	0.121458	0.0977185	0.00034757	0.0039141	0	0.035576	0.0255757	0	0.331757	0.325936	0.0577171	1	kids_SC2
RR101e_00010	0.0680959	0.50863	0.000464619	0.215961	0.00227521	0.0602859	0.084983	0	0.0467889	0	0.0125149	1	kids_SC2
RR101e_00017	0.0857227	0.160275	1.97e-06	0.402534	0	0.0682206	0.186959	0.0126636	0.0483737	0.0352502	0	1	kids_SC2
RR101e_00021	0.157098	0.217406	0.00240809	0.277278	0.0142058	0.00270723	0.0496483	0	0.052951	0.21792	0.00837724	1	kids_SC2
RR101e_00029	0.120001	0.313453	0.000133758	0.142413	0.00174007	0.119998	0.0751993	0.0415109	0.137106	0.015556	0.0328894	1	kids_SC2
RR101e_00030	0.476745	0.0974363	0.000210026	0.202952	0	0.0607728	0.0518026	0.00743851	0.0395659	0.0133421	0.0497349	1	kids_SC2
RR101e_00039	0.0580549	0.2271	4.35e-06	0.428802	0	0.0608967	0.031373	0.00910657	0.0800551	0.0755197	0.0290883	1	kids_SC2
RR101e_00022	0.053186	0.147725	0.000660095	0.0460243	0	0.0477947	0.272122	0	0.174194	0.218234	0.0400593	1	kids_SC2
RR101e_00060	0.00688189	0.0577501	0	0.469911	0	0.0900475	0.0848132	0	0.162704	0.0744292	0.0534625	1	kids_SC2
RR101e_00061	0.0448879	0.349906	2.19e-05	0.232303	0.00510009	0.0370781	0.0658495	0	0.0507816	0.214072	0	1	kids_SC2
RR101e_00062	0.168301	0.121429	6.38e-06	0.0106762	0	0	0.0140668	0	0.32668	0.295324	0.0635165	1	kids_SC2
RR101e_00063	0	0.153772	0.000903151	0.565838	0	0.0280783	0.145557	0.0310062	0.0650489	0.00979693	0	1	kids_SC2
RR101e_00064	0.0157763	0.134029	0	0.624925	0.0212808	0	0.197409	0	0.00657992	0	0	1	kids_SC2
RR101e_00065	0.0641548	0.222845	0.000109787	0.403312	0	0	0.179356	0.0364062	0.0689468	0.024869	0	1	kids_SC2
RR101e_00066	0.0242966	0.104247	0	0.404612	0	0.0454672	0.0592138	0	0.274335	0.0632025	0.0246261	1	kids_SC2
RR101e_00058	0.0698728	0.176261	0	0.0393684	0	0.00384143	0.0514722	0.000530148	0.311919	0.335426	0.0113089	1	kids_SC2
RR101e_00080	0.00837886	0.0312904	0	0.774366	0.0127113	0	0.0827776	0.0581855	0.0289265	0.00336359	0	1	kids_no_virus
RR101e_00055	0.148408	0.0792661	0.000393495	0.293956	0	0.185733	0.113003	0.00319101	0.0641818	0.106689	0.0051796	1	kids_no_virus
RR101e_00056	0.0972846	0.0567786	0.000344409	0.667372	0	0	0.0275235	0.040443	0.0993321	0	0.0109217	1	kids_no_virus
RR101e_00074	0.00101755	0.135592	0	0.747549	0.0137283	0	0.0413799	0.0265447	0.0341894	0	0	1	kids_no_virus
RR101e_00077	0.0672562	0.38046	0.0036451	0.331628	0.00742826	0.0338044	0.10484	0.0106114	0.0479161	0.0124106	0	1	kids_no_virus
RR101e_00078	0.0475524	0.213831	0.00333868	0.589466	0.00735271	0	0.0303138	0.0407516	0.0197919	0.0476017	0	1	kids_no_virus
RR101e_00082	0.0304005	0.130903	0.000378895	0.534844	0.000275941	0.00735113	0.140894	0.0749078	0.0763527	0	0.00369251	1	kids_no_virus
RR101e_00092	0.0271182	0.163159	0.000722036	0.582729	0	0.0246594	0.0937118	0	0.0349924	0.0658945	0.00701418	1	kids_no_virus
RR101e_00084	0.043486	0.140511	0.000498803	0.519526	0.016555	0.000148773	0.115816	0.0878031	0.0742566	0	0.00139809	1	kids_no_virus
RR101e_00086	0.0394381	0.294559	0.000198204	0.43867	0.00402494	0.00726612	0.0637304	0.0260686	0.0466617	0.0793838	0	1	kids_no_virus
RR101e_00087	0.00264838	0.0328965	1.37e-05	0.798368	0	0	0.0937474	0.0113539	0.0608945	0	7.73e-05	1	kids_no_virus
RR101e_00088	0.00817859	0.254903	0.000170041	0.41622	0.0278194	0.00138348	0.189841	0.0266666	0.0715189	0.00146797	0.00183089	1	kids_no_virus
RR101e_00090	0	0.230951	0	0.158526	0.00600105	0.0232082	0.144271	0	0.153654	0.27291	0.0104784	1	kids_no_virus
RR101e_00091	0.0297209	0.0276692	0.000387244	0.631114	0.00109719	0.0049615	0.00809435	0.0118893	0.0819074	0.168169	0.0349901	1	kids_no_virus
RR101e_00053	0.0353167	0.0594814	4.08e-06	0.390288	0.00112409	0.00527834	0.0452987	0	0.248037	0.182105	0.0330674	1	kids_no_virus
RR101e_00083	0.0770175	0.140492	0.00031507	0.509384	0.00655257	0.00225337	0.0837715	0	0.0722881	0.0965449	0.011381	1	kids_no_virus
RR101e_00052	0	0.734594	0	0.0168894	0.0084577	0.00530279	0.0555197	0.152516	0.024681	0.00203898	0	1	kids_no_virus
RR101e_00045	0.108097	0.108781	0.00272549	0.504482	0.00141558	0.0235637	0.17178	0.00492144	0.0574434	0.00241738	0.0143746	1	kids_no_virus
RR101e_00047	0.109389	0.0343005	0.000477846	0.62875	0.00232728	0.00207781	0.0927503	0	0.0904114	0.0324515	0.00706488	1	kids_no_virus
RR057e_00162	0.0111883	0.0311111	0	0.41569	0.00416243	0.0572406	0.0761787	0.0099818	0.365085	0.0293628	0	1	kids_no_virus
RR101e_00051	0	0.307533	0.00116783	0.0829296	2.5e-05	0.0446116	0.098832	0.0213445	0.259503	0.174134	0.00991961	1	kids_no_virus
RR057e_00333	0.000187684	0.0722031	0	0.0015473	0	0.0402497	0.00959044	0	0.426783	0.404639	0.0447997	1	kids_no_virus
RR057e_00480	0.104767	0.00188182	0	0.0739517	0.0164198	0.000184559	0.133459	0	0.244283	0.37536	0.0496923	1	kids_no_virus
RR057e_00495	0.112989	0	0	0.621048	0	0.0174677	0.0265805	0.126574	0.0533631	0.0419779	0	1	kids_no_virus
RR057e_00544	0.0216523	0.0724776	0	0.314733	0	0	0.171832	0.164004	0.18965	0.0656504	0	1	kids_no_virus
RR057e_00556	0.0376317	0	0	0.0828989	0.00097436	0	0.0324526	0.0200957	0.357069	0.458366	0.0105117	1	kids_no_virus
RR057e_00230	0.00318439	0.00517124	0	0.742383	0.00473729	0	0.0923004	0.0570755	0.0805002	0.0146479	0	1	kids_no_virus
RR057e_00894	0	0	0	0.933309	0.00758589	0	0.0577328	0	0.00137179	0	0	1	kids_no_virus
RR057e_00897	0.00301201	0.127474	0	0.426596	0.0306509	0	0.0643972	0.231666	0.0908891	0.0253147	0	1	kids_no_virus
RR057e_00898	0.0175571	0	4.99e-05	0.444429	0.0169374	0.000990045	0.0568571	0	0.235829	0.22735	0	1	kids_no_virus
RR057e_00906	0.0117213	0.00750701	0.000197655	0.000615666	0.000867524	0	0.0389267	0.00180049	0.328499	0.488881	0.120984	1	kids_no_virus
RR057e_00920	0.00466777	0	0	0.765698	0.0146796	0	0.0452062	0.0588138	0.0362235	0.0747116	0	1	kids_no_virus
RR101e_00046	0.0321656	0.205606	0.000767087	0.247631	0.0137574	0.0157358	0.0709006	0	0.202182	0.205216	0.0060382	1	kids_no_virus
RR057e_00893	0	0	0	0.650058	0	0	0.170184	0	0.12485	0.0544817	0.000426946	1	kids_no_virus
RR057e_00908	0.035473	0.0722816	0	0.627686	0.00470975	0.0621705	0.159597	0	0.0380821	0	0	1	kids_other_virus
RR057e_00574	0.190734	0.0694935	0	0.00104111	0.00244751	0.123764	0.0444697	0	0.179584	0.341636	0.0468301	1	kids_other_virus
RR057e_00564	0.067457	0.182062	6.24e-06	0	0.000911675	0.185497	0.126195	0.033649	0.345494	0.0431632	0.0155634	1	kids_other_virus
RR057e_00518	0.0488161	0.00154423	8.91e-05	0.00230048	0	0.125271	0.00871488	0.00521992	0.327733	0.331369	0.148943	1	kids_other_virus
RR057e_00104	0.0174575	0.14296	0.000968111	0.397841	0.00265008	0.0997004	0.0160186	0	0.229063	0.0665888	0.0267525	1	kids_other_virus
RR057e_00197	0.0690465	0.102748	0	0.124203	0	0	0.0612934	0	0.323725	0.278781	0.0402022	1	kids_other_virus
RR057e_00146	0.0501923	0.000856723	0	8.96e-05	0.000793432	0.0224087	0.0124178	0.0235294	0.369599	0.4889	0.0312128	1	kids_other_virus
RR057e_00053	0.0194374	0.369068	2.26e-05	0.000239151	0.000641493	0	0.0177403	0	0.142851	0.447808	0.00219248	1	kids_other_virus
RR057e_00912	0.0497548	0.00243625	0	0.773984	0	0.0161366	0.131162	0	0.0265262	0	0	1	kids_other_virus
RR057e_00326	0.132292	0.152657	0	0.287732	0	0.0839508	0.109702	0.00967674	0.125571	0.0887094	0.00970873	1	kids_other_virus
RR057e_00924	0.0320047	0.169589	0	0.269747	0.000260708	0.112419	0.199735	0.00015563	0.154905	0.0513444	0.00983909	1	kids_other_virus
